# GWAS of macro-scale resting state functional brain networks identify shared biology with brain structure and autism

**DOI:** 10.1101/2025.04.27.25326490

**Authors:** Yuankai He, Rafael Romero-Garcia, Bin Wan, Jakob Grove, Anders D. Børglum, Simon Baron-Cohen, Sofie L. Valk, Edward T. Bullmore, Richard A.I. Bethlehem, Varun Warrier

**Affiliations:** Department of Psychiatry, University of Cambridge, Sir William Hardy Building, Downing Site, CB2 3EB, Cambridge, UK; Instituto de Biomedicina de Sevilla (IBiS) HUVR/CSIC/Universidad de Sevilla/CIBERSAM, ISCIII, Dpto. de Fisiología Médica y Biofísica, Sevilla, Spain; Institute of Neuroscience and Medicine (INM-7: Brain and Behavior), Research Center Jülich, Jülich, Germany; Max-Planck-Institut für Kognitions- und Neurowissenschaften, Stephanstraße 1a, 04103 Leipzig, Germany; University Hospitals of Geneva, Geneva, Switzerland; The Lundbeck Foundation Initiative for Integrative Psychiatric Research, iPSYCH, Aarhus, 8010, Denmark; Center for Genomics and Personalized Medicine (CGPM), Aarhus University, Aarhus, 8000, Denmark; Department of Biomedicine (Human Genetics) and iSEQ Center, Aarhus University, Aarhus, 8000, Denmark; Bioinformatics Research Centre, Aarhus University, Aarhus, Denmark, 8000; Department of Psychology, University of Cambridge, Downing Street, CB2 3EB, Cambridge, UK

**Author notes:** Equal contribution, order can be reversed in citations (Richard A.I. Bethlehem, Varun Warrier).

## Abstract

The topology of the functional brain network has been associated with several neuropsychiatric conditions. However, little is known about its genetic underpinnings, and whether this overlaps with brain structure and neuropsychiatric conditions. Hence, we conducted genome-wide association study across six graph metrics of the macroscale functional networks at global, hemispheric and regional levels and their hemispheric asymmetry in 54,030 individuals. We identified seven experiment-wide significant loci and prioritised ten candidate genes. Both global graph metrics and hemispheric asymmetry are modestly heritable, but phenotypically and genetically form two clusters. Furthermore, cortical macro- and microstructure are causally related to global graph metrics and asymmetry, respectively, suggesting a dual structural constraint on functional network organisation. Finally, amongst twelve common neuropsychiatric conditions, only autism was genetically correlated with graph metrics of the functional network, supporting phenotypic case-control differences in functional connectivity. Overall, our results suggest different genetic axes shaping different aspects of brain functional topology and demonstrate shared biology with brain structure and autism.
