## Supplementary Table 5 for "GWAS of macro-scale resting state functional brain networks identify shared biology with brain structure and autism"

### Sheet: ST5
ST5	GWAS summary statistics from other studies used in the present study
ADHD: attention-deficit hyperactivity disorder; MDD: major depressive disorder; OCD = obsessive-compulsive disorder; PTSD = post-trauma stress disorder
Phenotype	Sample size	Cases	Controls	Citation	DOI
Structural imaging phenotypes	36663	NA	NA	Warrier et al (2023)	https://doi.org/10.1038/s41588-023-01475-y
Surface area*	51665	NA	NA	Grasby et al (2020)	https://doi.org/10.1126/science.aay6690
ADHD	225534	38691	186843	Demontis et al (2023)	https://doi.org/10.1038/s41588-022-01285-8
Alzheimer's disease	1126563	90338	1036225	Wightman et al (2021)	https://doi.org/10.1038/s41588-021-00921-z
Anorexia nervosa	72518	16992	55525	Watson et al (2019)	https://doi.org/10.1038/s41588-019-0439-2
Anxiety	1096458	NA	NA	Friligkou et al (2024)	https://doi.org/10.1038/s41588-024-01908-2
Autism	58948	19870	39078	Grove et al (unpublished)	NA
Autism (SPARK)*	6222	6222	6222 pseudo-ctrl	Matoba et al (2020)	https://doi.org/10.1038/s41398-020-00953-9
Autism (PGC)*	15954	7387	8567	ASD working group of PGC (2017)	https://doi.org/10.1186/s13229-017-0137-9
Bipolar disorder	2954535	158036	2796499	O'Connell et al (2025)	https://doi.org/10.1038/s41586-024-08468-9
MDD	5053033	688808	4364225	MDD working group of PGC (2025)	https://doi.org/10.1016/j.cell.2024.12.002
OCD	33943	NA	NA	Strom et al (2024)	https://doi.org/10.1038/s41380-024-02489-6
Panic disorder	9907	2147	7760	Forstner et al (2019)	https://doi.org/10.1038/s41380-019-0590-2
PTSD	1222882	137136	1085746	Nievergelt et al (2024)	https://doi.org/10.1038/s41588-024-01707-9
Schizophrenia	161405	67390	94015	Trubetskoy et al (2022)	https://doi.org/10.1038/s41586-022-04434-5
Substance use	1025550	NA	NA	Hatoum et al (2023)	https://doi.org/10.1038/s44220-023-00034-y
*: used for replication study
